# Monitoring and predicting viral dynamics in SARS-CoV-2-infected Patients

**DOI:** 10.1101/2020.04.14.20060491

**Authors:** Shaoqing Wen, Yi Wang, Jianxue Xiong, Chang Sun, Barnaby Edward Young, David Chien Lye, Yee Sin Leo, Li Jin, Guochang Wang

**Author notes:** These authors contributed equally to this work (Shaoqing Wen, Yi Wang).

## Abstract

This study is based on the a simple but robust model we developed urgently to accurately monitor and predict viral dynamics for each SARS-CoV-2-infected patient, given the limited number of RT-PCR tests and the complexity of each individual’s physical health situation. We used the estimated regression model to monitor and predict the changes of viral loads from different nasal and throat swab of clinical specimens collected from diagnosed patients. We also tested this real-time model by using the data from the SARS-CoV-2-infected patients with different severity. By using this model, we can predict the viral dynamics of patients, minimize false-negative test results, and screen the patients who are at risk of testing positive again after recovery. We sincerely thank those who are on the front lines battling SARS-CoV-2 virus. We hope this model will be useful for SARS-CoV-2-infected patients.
