## Supplemental Table 2 for "Monitoring and predicting viral dynamics in SARS-CoV-2-infected Patients"

### Sheet: Stable 2
	Degree	Lopinavir-Ritonavir		Mean	D1	D2	D3	D4	D5	D6	D7	D8	D9	D10	D11	D12	D13	D14	D15	D16	D17	D18	D19	D20	D21	D22	D23	D24	D25	D26	D27	D28	D29	D30	D31	D32
patient1	moderate	Y	Tested Ct		-	25.05	28.33	-	32.15	28.26	28.56	29.66	30.38	33.4	35.09	32.2	ud	33.27	ud	ud	-	-	-	-	-
			Predicted Ct		-	-	27.7683	29.6912	31.1373	32.7928	30.8914	31.3577	32.2893	32.9894	35.0409	36.2997	37.2677	38.0859	35.959	37.7794	39.0798	40.0658	40.8591	41.5315	42.1254
			Error	1.94736			0.56174		1.0127	4.5328	2.33144	1.69769	1.90934	0.41055	0.04911	4.0997		4.81591
patient2	mild	Y	Tested Ct		-	-	-	-	-	-	-	-	-	-	-	-	35.43	26.89	ud	32.61	ud	-	ud	ud	ud	ud	ud	ud	36.69	ud	-
			Predicted Ct		-	-	-	-	-	-	-	-	-	-	-	-	-	36.2968	36.5416	37.2118	37.7263	38.1416	38.4913	38.7951	39.0647
			Error	7.00434														9.40683		4.60184
patient3	moderate	Y	Tested Ct		-	-	24.2	-	ND	ND	34.7	ND	ND	ND	ND	33.5	ND	ND	34.1	ND	ND	-	ND	ND	ND	-	-
			Predicted Ct			-	-	28.6157	31.3779	33.1543	34.3402	35.3817	35.9046	36.3258	36.679	36.8878	35.1929	36.2746	36.9872	35.7664	36.9341	37.7431	38.3315	38.7815	39.1445
			Error	2.21159							0.35981					3.3878			2.88717
patient4	mild		Tested Ct		-	-	30.4	-	-	-	-	-	35.3	-	32.8	-	ND	ND	34	ND	ND	-	-	-	-	-	-
			Predicted Ct		-	-	-	31.5201	32.4017	33.1345	33.7715	34.344	34.8706	35.6162	35.8756	34.4749	35.6222	36.4496	36.54	35.7649	34.3	34.2	34	33.8	33.5	-	-
			Error	2.01498									0.42937		3.07556				2.54
patient5	mild		Tested Ct		-	-	-	-	-	-	-	-	-	-	25.8	20.8	29.7	29.8	32.3	34	35.6	33.8	32.6	34.6	34.7	ND	33.5
			Predicted Ct		-	-	-	-		-	-	-	-	-	-	30.686	27.9703	33.4661	33.7504	35.4461	36.661	37.7089	36.9385	36.4151	36.7776
			Error	3.13794												9.88603	1.72967	3.66606	1.45043	1.44614	1.06099	3.90889	4.33851	1.81511	2.07761
patient6	mild		Tested Ct		-	-	-	31.9	-	-	-	32	-	-	31	-	30.8	-	ND	ND	ND	-	-	-	-	-	-
			Predicted Ct			-	-	-	32.4066	33.007	33.6549	34.1	33.6221	34.8508	35.8391	33.816	35.7272	34.1821	36.4125	37.9541	39.0805	39.9536	40.6691	41.2836	41.8306
			Error	3.95539								2.1			4.83905		4.92722
patient7	severe	Y	Tested Ct		-	-	24.5	20	-	-	-	-	30.8	-	ND	32.8	-	31.8	31	36	ND	31.9	29.9	29.9	ND	28.9	-
			Predicted Ct		-	-	-	24.9	25.7	29.3	31.6	33.1	32.2	33	34.5	35.5	36.2	36.8	34.3	34	37	37.7	34.8	33.7	36
			Error	3.75556				4.9					1.4			2.7		5	3.3	2		5.8	4.9	3.8
patient8	mild		Tested Ct		-	-	20.6	23.6	-	27.8	-	30.5	32.6	-	31	37.4	31.5	ND	ND	34.3	29.4	ND	31.4	-	-	-	-
			Predicted Ct		-	-	-	25.8	27.8	29.8	30.7	32.6	32.6	34.1	35.1	33.4	37.3	34	35.6	36.7	36	33.2	35.5	34.6	36.5
			Error	3.33				2.2		2		2.1	0		4.1	4	5.8			2.4	6.6		4.1
patient9	mild		Tested Ct		ND	-	ND	35	-	-	-	32.2	ND	ND	ND	-	-	-	-	-	-	-	-	-	-	-	-
			Predicted Ct		-	-	-	-	34.3	34.2	34.4	34.8	35.3	35.9	36.5	34.3	34.7	35.2	35.8	36.5	37.1	37.7	38.3	38.9	39.5
			Error	-								2.6
patient10	mild		Tested Ct		-	-	34	32.3	-	29.9	28.6	34	33.5	31.2	33.5	33.1	31.9	33.2	30.3	32.3	30.3	31.6	ND	34.7	34.8	ND	ND
			Predicted Ct		-	-	-	33.7	32.9	33.5	31.9	31.3	34.7	34.6	33.4	34.9	34.8	34.2	35.1	33.5	34.8	33.8	34.6	35.8	36.8
			Error	2.325				1.4		3.6	3.3	2.7	1.2	3.4	0.1	1.8	2.9	1	4.8	1.2	4.5	2.2		1.1	2
patient11	mild		Tested Ct		-	-	-	ND	-	30.6	32.2	34.2	30.9	-	ND	33	33.2	-	32.6	27.9	ND	31.6	31.4	33.5	ND	34.5	36.4
			Predicted Ct		-	-	-	-	-	-	32.4	33.5	34.8	33.1	34.5	34.9	34.7	34.9	35.1	34.9	32.2	34.8	34.6	34.6	35.9
			Error	2.52							0.2	0.7	3.9			1.9	1.5		2.5	7		3.2	3.2	1.1
patient12	moderate	Y	Tested Ct		-	-	-	-	-	-	-	28.1	32.7	-	-	30	31.5	34.1	-	ND	-	ND	-	-	-	-	-
			Predicted Ct		-	-	-	-	-	-	-	-	31.2	34.1	35.1	34.9	32.5	34	35.6	36.6	37.4	37.9	38.3	38.6	38.9
			Error	1.875									1.5			4.9	1	0.1
patient13	mild		Tested Ct		-	24.8	28.7	-	35.2	33.6	33.8	32.1	-	ND	ND	ND	-	-	-	-	-	-	-	-	-	-	-
			Predicted Ct		-	-	27.7	30.4	31.7	34.9	34.2	34.7	34	35.4	36.5	37.4	38.2	39	39.7	40.4	41	41.6	42.2	42.8	43.3
			Error	2.84			1		3.5	1.3	0.4	2.6
patient14	mild		Tested Ct		-	-	-	29.6	31.9	30.4	32.4	33.2	32.1	34	34.1	ND	33.4	ND	ND	ND	ND	-	-	-	-	-	-
			Predicted Ct		-	-	-	-	31	32.7	32.1	33.6	34.3	33.9	35.3	35.6	36.4	35.7	37.3	38.4	39.3	40	40.6	41.2	41.7
			Error	1.33					0.9	2.3	0.3	0.4	2.2	0.1	1.2		3
patient15	moderate	Y	Tested Ct		ND	32.8	-	-	ND	ND	ND	-	-	-	ND	-	-	-	-	-	-	-	-	-	-	-	-
			Predicted Ct		-	-	34.2	35.1	35.7	36.2	36.6	36.9	37.2	37.4	37.6	37.8	37.9	38.1	38.2	38.3	38.4	38.5	38.5	38.5	38.5
			Error	-
patient16	mild		Tested Ct		-	28.2	22.8	28.1	22.8	23.9	25	-	27.8	32.1	31.9	ND	31.4	31.3	ND	ND	ND	-	ND	-	-	-	-
			Predicted Ct		-	-	29.7	26.9	30.3	27.5	28.5	29.5	31.4	31.7	33.9	34.7	35.6	34.9	35.1	37.6	39.4	40.7	41.6	42.4	43.1
			Error	3.65			6.9	1.2	7.5	3.6	3.5		3.6	0.4	2		4.2	3.6
patient17	severe	Y	Tested Ct		35	28.2	34.2	32.6	-	32.5	-	31.2	29.9	31.1	29	ND	ND	-	34.7	ND	-	-	-	-	-	-	-
			Predicted Ct		-	33.5	29.7	33.6	32.9	33.3	33.3	33.9	32.9	32.4	33.3	32.3	34.4	35.8	36.8	36.3	37.4	38.2	38.9	39.4	39.8
			Error	2.7875		5.3	4.5	1		0.8			3	1.3	4.3				2.1
patient18	mild		Tested Ct		-	-	-	-	-	-	36.1	-	30.2	24.6		32.2	34.2	34.6	-	-	-	-	-	-	-	-	-
			Predicted Ct		-	-	-	-	-	-	-	35.7	35.7	32.7	29.7	32.9	34.7	36.1	36.5	37.9	38.9	39.7	40.3	40.9	41.4
			Error	4.28333									5.5	8.1		0.7	0.5	1.5
patient19	moderate		Tested Ct		33.2	31.3	32.6	30.9	33.8	30.5	-	31	29.9	ND	ND	-	-	-	-	-	-	-	-	-	-	-	-
			Predicted Ct		-	32.4	31.6	32.6	31.9	33.8	32.1	33.3	32.8	32.4	34.1	35.3	36.2	36.9	37.5	38	38.4	38.8	39.2	39.6	39.9
			Error	1.81667		1.1	1	1.7	1.9			2.3	2.9
patient20	mild		Tested Ct		-	28.2	24.9	25.7	22.7	28.6	-	30.1	32.9	31.1	31.6	ND	30.7	30.9	32.3	34.1	37.2	-	34.5	-	35.4	-	-
			Predicted Ct		-	-	29.5	27.9	28.9	27.5	31.3	33.2	32.8	33.7	33.9	34.5	35.5	34.5	34.8	35.9	37.3	39.4	40.5	38.2	40.6
			Error	3.08			4.6	2.2	6.2	1.1		3.1	0.1	2.6	2.3		4.8	3.6	2.5	1.8	0.1		6		5.2
					D1	D2	D3	D4	D5	D6	D7	D8	D9	D10	D11	D12	D13	D14	D15	D16	D17	D18	D19	D20	D21	D22	D23	D24	D25	D26	D27	D28	D29	D30	D31	D32
Note: patient 1-2 from ref 3; patient 3-20 from ref 4
	Symptomatic,febrile
	Symptomatic,afebrile
	Symptomatic,afebrile,on oxygen
	Symptomatic,febrile,on oxygen
	Admitted to ICU,afebrile
	Asymptomatic
	Lopinavir-Ritonavir
	Admitted to hospital
	Discharged from hospital
